# Identification and characterization of human GDF15 knockouts

**DOI:** 10.1101/2024.03.14.24303793

**Authors:** Allan M. Gurtan, Shareef Khalid, Christopher Koch, Maleeha Zaman Khan, Lindsey B. Lamarche, Elizabeth Dolan, Ana M. Carrion, Richard Zessis, Matthew E. Clement, Zhiping Chen, Loren D. Lindsley, Yu-Hsin Chiu, Ryan S. Streeper, Daniel P. Denning, Allison B. Goldfine, Brian Doyon, Ali Abbasi, Jennifer L. Harrow, Kazuhisa Tsunoyama, Makoto Asaumi, Ikuyo Kou, Alan R. Shuldiner, Juan L. Rodriguez-Flores, Asif Rasheed, Muhammad Jahanzaib, Muhammad Rehan Mian, Muhammad Bilal Liaqat, Syed Shahzaib Raza, Riffat Sultana, Anjum Jalal, Muhammad Hamid Saeed, Shahid Abbas, Fazal Rehman Memon, Muhammad Ishaq, John E. Dominy, Danish Saleheen

## Abstract

Growth differentiation factor 15 (GDF15) is a secreted protein that regulates food intake, body weight, and stress responses in pre-clinical models^1^. The physiological function of GDF15 in humans remains unclear. Pharmacologically, GDF15 agonism in humans caused nausea without accompanying weight loss^2^, and the effect of GDF15 antagonism is being tested in clinical trials to treat cachexia and anorexia. Human genetics point to a role for GDF15 in hyperemesis gravidarum, but the safety or impact of complete GDF15 loss, particularly during pregnancy, is unknown^3–7^. Here, we characterize GDF15 loss-of-function carriers (LOF), including 5 homozygous null carriers (“knockouts”) from 75,018 participants enrolled in the Pakistan Genomic Resource (PGR)^8,9^. We tested for the association of GDF15 LOF with 97 quantitative traits and binary outcomes. Further, 3 additional knockouts and 59 heterozygous carriers were identified in recall-by-genotype (RBG) studies accompanied by recruitment of family members. GDF15 knockouts ranged in age from 31 to 75 years, were fertile, and showed no consistent overt metabolic dysfunction. Collectively, our data indicate that (i) complete GDF15 loss is compatible with life and fertility, (ii) chronic therapeutic inhibition of GDF15 may be tolerated, and (iii) GDF15 modulation may not significantly impact body weight or metabolic syndrome.
