## Supplemental Tables for "Identification and characterization of human GDF15 knockouts"

### Sheet: Table S1
Gene Burden	Phenotype	Genotype	Model	beta	se	pvalue
GDF15 pLOFs + C211G	Adiponectin	11549|22|1	ADD-WGR-LR	0.0412	0.1848	0.8235
GDF15 pLOFs + C211G	Albumin	3057|8|0	ADD-WGR-LR	-0.423	0.3406	0.2143
GDF15 pLOFs + C211G	ALTL	21105|49|1	ADD-WGR-LR	0.0579	0.132	0.6608
GDF15 pLOFs + C211G	ApoA1	12993|27|1	ADD-WGR-LR	0.1345	0.1751	0.4423
GDF15 pLOFs + C211G	ApoA2	12603|26|1	ADD-WGR-LR	0.0641	0.1778	0.7185
GDF15 pLOFs + C211G	ApoA5	10345|21|1	ADD-WGR-LR	-0.0465	0.1944	0.8108
GDF15 pLOFs + C211G	ApoB	12994|27|1	ADD-WGR-LR	-0.2289	0.1763	0.1941
GDF15 pLOFs + C211G	ApoC3	12479|25|1	ADD-WGR-LR	-0.1567	0.1799	0.3837
GDF15 pLOFs + C211G	ApoE	12612|26|1	ADD-WGR-LR	-0.2272	0.179	0.2044
GDF15 pLOFs + C211G	ASTL	21591|49|1	ADD-WGR-LR	0.1399	0.1325	0.2911
GDF15 pLOFs + C211G	BMI	44120|92|3	ADD-WGR-LR	-0.0566	0.0942	0.5482
GDF15 pLOFs + C211G	CD40	3499|9|0	ADD-WGR-LR	-0.6918	0.3197	0.03048
GDF15 pLOFs + C211G	CD40 Ligand	3457|9|0	ADD-WGR-LR	-0.6469	0.3265	0.04753
GDF15 pLOFs + C211G	Chromogranin A	3387|9|0	ADD-WGR-LR	-0.1421	0.2945	0.6295
GDF15 pLOFs + C211G	Complement Factor H Binding to MDA-LDL	7674|10|1	ADD-WGR-LR	0.1534	0.2112	0.4676
GDF15 pLOFs + C211G	C-Peptide	9210|20|0	ADD-WGR-LR	-0.2686	0.2222	0.2267
GDF15 pLOFs + C211G	C-reactive Protein	3049|8|0	ADD-WGR-LR	-0.3335	0.3417	0.3291
GDF15 pLOFs + C211G	Creatinine	52912|115|4	ADD-WGR-LR	0.0633	0.0789	0.4223
GDF15 pLOFs + C211G	Cystatin C	22085|51|2	ADD-WGR-LR	-0.0761	0.126	0.546
GDF15 pLOFs + C211G	Diastolic BP	63835|136|5	ADD-WGR-LR	0.1036	0.0753	0.1693
GDF15 pLOFs + C211G	eGFR	50759|108|4	ADD-WGR-LR	-0.1227	0.0842	0.1451
GDF15 pLOFs + C211G	E-selectin	4083|12|1	ADD-WGR-LR	0.3406	0.2388	0.1538
GDF15 pLOFs + C211G	Factor VII	3499|9|0	ADD-WGR-LR	0.1416	0.3195	0.6577
GDF15 pLOFs + C211G	FDF21	8965|21|0	ADD-WGR-LR	-0.1561	0.2128	0.4634
GDF15 pLOFs + C211G	Fetuin	9409|21|1	ADD-WGR-LR	0.2318	0.1928	0.2292
GDF15 pLOFs + C211G	FGF23	8674|17|2	ADD-WGR-LR	0.2271	0.1952	0.2446
GDF15 pLOFs + C211G	Fractalkine	6716|11|1	ADD-WGR-LR	0.1032	0.2523	0.6825
GDF15 pLOFs + C211G	Free Fatty Acids	12621|26|1	ADD-WGR-LR	-0.0728	0.174	0.6758
GDF15 pLOFs + C211G	Free Fatty Acids	12827|26|1	ADD-WGR-LR	-0.09	0.1752	0.6076
GDF15 pLOFs + C211G	Serum GCSF Concentration	2831|9|0	ADD-WGR-LR	-0.1872	0.3282	0.5684
GDF15 pLOFs + C211G	GGT	22110|52|2	ADD-WGR-LR	0.0341	0.1258	0.786
GDF15 pLOFs + C211G	Glucose	66968|139|5	ADD-WGR-LR	0.0115	0.0775	0.8819
GDF15 pLOFs + C211G	HbA1c	21925|42|2	ADD-WGR-LR	-0.0824	0.138	0.5505
GDF15 pLOFs + C211G	HDL	70360|147|5	ADD-WGR-LR	0.0683	0.0741	0.3563
GDF15 pLOFs + C211G	Heart Rate	29041|62|2	ADD-WGR-LR	-0.0753	0.1182	0.5244
GDF15 pLOFs + C211G	Height	44667|94|3	ADD-WGR-LR	0.0133	0.0868	0.8786
GDF15 pLOFs + C211G	ICAM1	6732|10|1	ADD-WGR-LR	-0.2506	0.2634	0.3413
GDF15 pLOFs + C211G	IDL Large (Ion-mobility)	7962|17|0	ADD-WGR-LR	-0.1528	0.2395	0.5233
GDF15 pLOFs + C211G	IDL Small (Ion-mobility)	7962|17|0	ADD-WGR-LR	-0.0966	0.2396	0.6867
GDF15 pLOFs + C211G	IGF-1	3123|9|0	ADD-WGR-LR	0.1158	0.3193	0.7169
GDF15 pLOFs + C211G	IL10	1108|4|0	ADD-WGR-LR	-0.1123	0.4963	0.821
GDF15 pLOFs + C211G	IL18	3499|9|0	ADD-WGR-LR	-0.4504	0.3285	0.1704
GDF15 pLOFs + C211G	IL8 Concentration	3428|9|0	ADD-WGR-LR	0.583	0.3232	0.07131
GDF15 pLOFs + C211G	Insulin	8021|18|0	ADD-WGR-LR	-0.1841	0.2325	0.4285
GDF15 pLOFs + C211G	Intermediate VLDL (Ion-mobility)	7962|17|0	ADD-WGR-LR	-0.0446	0.2408	0.853
GDF15 pLOFs + C211G	Large VLDL	7962|17|0	ADD-WGR-LR	-0.0868	0.2401	0.7178
GDF15 pLOFs + C211G	LDL large (Ion-mobility)	7962|17|0	ADD-WGR-LR	-0.0349	0.2403	0.8844
GDF15 pLOFs + C211G	LDL medium (ion-mobility)	7962|17|0	ADD-WGR-LR	-0.2553	0.2376	0.2826
GDF15 pLOFs + C211G	LDL Peak Diameter (Ion-mobility)	7962|17|0	ADD-WGR-LR	0.3531	0.2352	0.1332
GDF15 pLOFs + C211G	LDL small (Ion-mobility)	7962|17|0	ADD-WGR-LR	-0.2809	0.2358	0.2336
GDF15 pLOFs + C211G	LDL very small (Ion-mobility)	7962|17|0	ADD-WGR-LR	-0.2676	0.2351	0.255
GDF15 pLOFs + C211G	LDL-C	65619|139|5	ADD-WGR-LR	-0.0172	0.0777	0.8251
GDF15 pLOFs + C211G	Left Ventricular End Diastolic Dimension	4654|9|0	ADD-WGR-LR	0.3505	0.3077	0.2546
GDF15 pLOFs + C211G	Lp(a)	12606|26|1	ADD-WGR-LR	0.0359	0.1655	0.8282
GDF15 pLOFs + C211G	MCP-1	3499|9|0	ADD-WGR-LR	0.2986	0.3248	0.3579
GDF15 pLOFs + C211G	MDA-LDL	7674|10|1	ADD-WGR-LR	0.2357	0.2599	0.3644
GDF15 pLOFs + C211G	MMP9	8678|17|1	ADD-WGR-LR	0.1272	0.2152	0.5545
GDF15 pLOFs + C211G	nanoMPC	7674|10|1	ADD-WGR-LR	0.055	0.263	0.8344
GDF15 pLOFs + C211G	NRCAM	3323|8|0	ADD-WGR-LR	0.3061	0.3514	0.3837
GDF15 pLOFs + C211G	NT proBNP	11003|28|1	ADD-WGR-LR	0.3356	0.1668	0.04428
GDF15 pLOFs + C211G	OxPL ApoB	7674|10|1	ADD-WGR-LR	0.1291	0.262	0.6222
GDF15 pLOFs + C211G	PAPP-A	1207|5|0	ADD-WGR-LR	0.5369	0.4382	0.2205
GDF15 pLOFs + C211G	Parathyriod Hormone	7577|17|2	ADD-WGR-LR	0.1993	0.1962	0.3097
GDF15 pLOFs + C211G	Pselectin	3232|7|1	ADD-WGR-LR	0.0486	0.287	0.8655
GDF15 pLOFs + C211G	QT Interval	39469|81|2	ADD-WGR-LR	-0.0407	0.1018	0.6894
GDF15 pLOFs + C211G	RAGE	3486|9|0	ADD-WGR-LR	-0.3003	0.3268	0.3581
GDF15 pLOFs + C211G	Resistin	8995|20|0	ADD-WGR-LR	0.1194	0.2187	0.5851
GDF15 pLOFs + C211G	Serum ANGPTL3 Concentration	10110|21|0	ADD-WGR-LR	0.0524	0.2104	0.8034
GDF15 pLOFs + C211G	Serum ANGPTL4 Concentration	9088|21|0	ADD-WGR-LR	0.0136	0.2128	0.9491
GDF15 pLOFs + C211G	Serum BDNF Concentration	3499|9|0	ADD-WGR-LR	-0.3884	0.3282	0.2366
GDF15 pLOFs + C211G	Serum CXCL12 Concentration	9797|20|1	ADD-WGR-LR	-0.1344	0.1998	0.5013
GDF15 pLOFs + C211G	Serum Eotaxin1 Concentration	3431|9|0	ADD-WGR-LR	0.0947	0.3174	0.7655
GDF15 pLOFs + C211G	Serum MIP-1 Alpha Concentration	1464|5|0	ADD-WGR-LR	0.0569	0.4359	0.8962
GDF15 pLOFs + C211G	Serum MIP-1 Beta Concentration	3499|9|0	ADD-WGR-LR	-0.0036	0.3284	0.9913
GDF15 pLOFs + C211G	Serum MMP3 Concentration	3453|9|0	ADD-WGR-LR	-0.1425	0.2849	0.6169
GDF15 pLOFs + C211G	Serum SOD1 Concentration	3499|9|0	ADD-WGR-LR	-0.2208	0.32	0.4903
GDF15 pLOFs + C211G	Serum Sortilin Concentration	3499|9|0	ADD-WGR-LR	-0.3908	0.32	0.2221
GDF15 pLOFs + C211G	Serum Stem Cell Factor Concentration	3415|8|0	ADD-WGR-LR	-0.0674	0.3462	0.8457
GDF15 pLOFs + C211G	Serum VEGF Concentration	3499|9|0	ADD-WGR-LR	-0.2135	0.3322	0.5206
GDF15 pLOFs + C211G	Small VLDL (Ion-mobility)	7962|17|0	ADD-WGR-LR	-0.036	0.2406	0.8811
GDF15 pLOFs + C211G	Serum LOX-1 Concentration	2031|3|0	ADD-WGR-LR	0.5895	0.5642	0.2961
GDF15 pLOFs + C211G	Systolic BP	63296|135|5	ADD-WGR-LR	0.0178	0.0775	0.8183
GDF15 pLOFs + C211G	Thromobomodulin	3498|9|0	ADD-WGR-LR	-0.439	0.3246	0.1762
GDF15 pLOFs + C211G	Total Bilirubin	22115|52|2	ADD-WGR-LR	-0.0657	0.1211	0.5872
GDF15 pLOFs + C211G	Total Cholesterol	70626|148|5	ADD-WGR-LR	0.0849	0.0753	0.2599
GDF15 pLOFs + C211G	Triglycerides	70444|146|5	ADD-WGR-LR	0.0457	0.0748	0.5411
GDF15 pLOFs + C211G	Uric Acid	21847|52|2	ADD-WGR-LR	-0.0374	0.1259	0.7661
GDF15 pLOFs + C211G	VCAM1	6692|10|1	ADD-WGR-LR	-0.2055	0.2532	0.4171
GDF15 pLOFs + C211G	VLDL	69980|144|5	ADD-WGR-LR	0.0426	0.0754	0.5721
GDF15 pLOFs + C211G	Waist to Hip Ratio	43884|93|3	ADD-WGR-LR	-0.1858	0.0941	0.04836
GDF15 pLOFs + C211G	Weight	45069|94|3	ADD-WGR-LR	-0.0489	0.0913	0.5923

### Sheet: Table S2
Gene Burden	Phenotype	Cases	Controls	Model	beta	SE	pvalue
GDF15 pLOFs + C211G	Atherosclerotic Cardiovascular Disease	31890|62|2	33432|76|2	ADD-WGR-FIRTH	-0.0668	0.1735	0.7004
GDF15 pLOFs + C211G	Atrial Fibrillation or Irregular Heartbeats	7004|13|1	67301|143|4	ADD-WGR-FIRTH	-0.1501	0.2628	0.5679
GDF15 pLOFs + C211G	Diabetes Mellitus	21319|43|1	37712|75|3	ADD-WGR-FIRTH	0.0862	0.1909	0.6518
GDF15 pLOFs + C211G	Hypertension	27219|57|2	46888|98|3	ADD-WGR-FIRTH	0.0377	0.1672	0.8216
GDF15 pLOFs + C211G	Myocardial Infarction	26528|52|2	33414|76|2	ADD-WGR-FIRTH	-0.0189	0.1839	0.918
GDF15 pLOFs + C211G	Stroke	5340|10|0	33366|74|2	ADD-WGR-FIRTH	-0.201	0.385	0.6016
